# Age-related changes in the upper respiratory microbiome are associated with SARS-CoV-2 susceptibility and illness severity

**DOI:** 10.1101/2021.03.20.21252680

**Authors:** Jillian H. Hurst, Alexander W. McCumber, Jhoanna N. Aquino, Javier Rodriguez, Sarah M. Heston, Debra J. Lugo, Alexandre T. Rotta, Nicholas A. Turner, Trevor S. Pfeiffer, Thaddeus C. Gurley, M. Anthony Moody, Thomas N. Denny, John F. Rawls, Christopher W. Woods, Matthew S. Kelly

## Abstract

Children are less susceptible to SARS-CoV-2 and typically have milder illness courses than adults. We studied the nasopharyngeal microbiomes of 274 children, adolescents, and young adults with SARS-CoV-2 exposure using 16S rRNA gene sequencing. We find that higher abundances of *Corynebacterium* species are associated with SARS-CoV-2 infection and SARS-CoV-2-associated respiratory symptoms, while higher abundances of *Dolosigranulum pigrum* are present in SARS-CoV-2-infected individuals *without* respiratory symptoms. We also demonstrate that the abundances of these bacteria are strongly, and independently, associated with age, suggesting that the nasopharyngeal microbiome may be a potentially modifiable mechanism by which age influences SARS-CoV-2 susceptibility and severity.

**Summary:** Evaluation of nasopharyngeal microbiome profiles in children, adolescents, and young adults with a SARS-CoV-2-infected close contact identified specific bacterial species that vary in abundance with age and are associated with SARS-CoV-2 susceptibility and the presence of SARS-CoV-2-associated respiratory symptoms.

---

SARS-CoV-2, the etiological agent of coronavirus disease 2019 (COVID-19), has resulted in more than 100 million infections and two million deaths globally [1]. In contrast to most other respiratory viruses [2-4], children appear to be less susceptible to SARS-CoV-2 infection, and SARS-CoV-2-infected children typically have milder illness courses than adults. In a recent meta-analysis that included 32 studies of 41,640 children and adolescents less than 20 years of age and 268,945 adults 20 years of age or older, children and adolescents were estimated to have a 46% lower susceptibility to SARS-CoV-2 infection than adults [5]. Further, a higher incidence of SARS-CoV-2 infection has been observed with increasing age, even among infants, children, and adolescents [6]. Reporting data from a community-based study of SARS-CoV-2 infections, we previously demonstrated that at least one-third of SARS-CoV-2-infected children and adolescents are asymptomatic [7], and children who do develop symptomatic SARS-CoV-2 infection typically report mild respiratory symptoms [7-10]. Additionally, COVID-19 hospitalization rates and mortality among children are substantially lower than among adults of all ages, with only 576 hospitalizations and 208 deaths among children and adolescents less than 18 years of age reported during the first six months of the pandemic in the United States [11]. These data suggest that host biological or immunological factors that vary with age modify susceptibility to and severity of SARS-CoV-2 infection, and that an understanding of these host factors could inform development of novel strategies to prevent or treat SARS-CoV-2 infections in children and adults.

Given that the upper respiratory microbiome undergoes substantial shifts in early childhood [12-14], and is increasingly recognized to play a key role in the pathogenesis of respiratory virus infections [15-21], we hypothesized that changes in the upper respiratory microbiome with age might contribute to the differences in susceptibility to SARS-CoV-2 infection and the severity of SARS-CoV-2-associated respiratory symptoms among children and adults. In this study, we used 16S ribosomal RNA (rRNA) gene amplicon sequencing to characterize the nasopharyngeal microbiomes of 274 children, adolescents, and young adults with close contact with a SARS-CoV-2-infected individual. We describe associations between the composition of the nasopharyngeal microbiome and SARS-CoV-2 infection. In addition, we identify bacterial species that are associated with the presence of respiratory symptoms among children with SARS-CoV-2 infection. Finally, we demonstrate that the relative abundances of these bacterial species within the nasopharyngeal microbiome are strongly, and independently, associated with age. Taken together, our findings demonstrate that age-associated changes in the upper respiratory microbiome may contribute to the varied susceptibility to and severity of SARS-CoV-2 infection among children and adults.
