## Supplemental Table 2 for "Age-related changes in the upper respiratory microbiome are associated with SARS-CoV-2 susceptibility and illness severity"

### Sheet: Supplemental Table 2
Supplemental Table 2. Differentially abundant ASVs by age in ANCOM-II analyses adjusting for SARS-CoV-2-infection status and SARS-CoV-2-associated respiratory symptoms
ASV	Kingdom	Phylum	Class	Order	Family	Genus	W	detected_0.9	detected_0.8	DESeq2_log2FoldChange
183	Bacteria	Proteobacteria	Gammaproteobacteria	Pasteurellales	Pasteurellaceae	Pasteurellaceae	145	FALSE	TRUE	-0.155375
268	Bacteria	Proteobacteria	Gammaproteobacteria	Pseudomonadales	Moraxellaceae	Moraxella	142	FALSE	TRUE	0.0838478
269	Bacteria	Proteobacteria	Gammaproteobacteria	Pseudomonadales	Moraxellaceae	Moraxella	154	FALSE	TRUE	-0.169947
270	Bacteria	Proteobacteria	Gammaproteobacteria	Pseudomonadales	Moraxellaceae	Moraxella	172	TRUE	TRUE	-0.2621
283	Bacteria	Proteobacteria	Gammaproteobacteria	Pseudomonadales	Moraxellaceae	Moraxella	157	TRUE	TRUE	-0.163934
670	Bacteria	Bacteroidota	Bacteroidia	Bacteroidales	Prevotellaceae	Alloprevotella	159	TRUE	TRUE	-0.275088
699	Bacteria	Bacteroidota	Bacteroidia	Bacteroidales	Porphyromonadaceae	Porphyromonas	143	FALSE	TRUE	-0.30276
1014	Bacteria	Actinobacteriota	Actinobacteria	Corynebacteriales	Corynebacteriaceae	Corynebacterium	173	TRUE	TRUE	0.436905
1017	Bacteria	Actinobacteriota	Actinobacteria	Corynebacteriales	Corynebacteriaceae	Corynebacterium	170	TRUE	TRUE	0.308549
1030	Bacteria	Actinobacteriota	Actinobacteria	Corynebacteriales	Corynebacteriaceae	Corynebacterium	173	TRUE	TRUE	0.281507
1031	Bacteria	Actinobacteriota	Actinobacteria	Corynebacteriales	Corynebacteriaceae	Corynebacterium	166	TRUE	TRUE	0.209164
1032	Bacteria	Actinobacteriota	Actinobacteria	Corynebacteriales	Corynebacteriaceae	Corynebacterium	170	TRUE	TRUE	0.327533
1060	Bacteria	Actinobacteriota	Actinobacteria	Corynebacteriales	Corynebacteriaceae	Lawsonella	173	TRUE	TRUE	0.545245
1070	Bacteria	Actinobacteriota	Actinobacteria	Corynebacteriales	Corynebacteriaceae	Corynebacterium	154	FALSE	TRUE	-0.0986453
1080	Bacteria	Actinobacteriota	Actinobacteria	Corynebacteriales	Corynebacteriaceae	Corynebacterium	147	FALSE	TRUE	-0.176605
1081	Bacteria	Actinobacteriota	Actinobacteria	Corynebacteriales	Corynebacteriaceae	Corynebacterium	170	TRUE	TRUE	-0.109769
1082	Bacteria	Actinobacteriota	Actinobacteria	Corynebacteriales	Corynebacteriaceae	Corynebacterium	146	FALSE	TRUE	-0.150379
1098	Bacteria	Actinobacteriota	Actinobacteria	Propionibacteriales	Propionibacteriaceae	Cutibacterium	170	TRUE	TRUE	0.266288
1262	Bacteria	Firmicutes	Bacilli	Staphylococcales	Staphylococcaceae	Staphylococcus	166	TRUE	TRUE	0.234133
1280	Bacteria	Firmicutes	Bacilli	Staphylococcales	Staphylococcaceae	Staphylococcus	140	FALSE	TRUE	0.178562
1281	Bacteria	Firmicutes	Bacilli	Staphylococcales	Staphylococcaceae	Staphylococcus	145	FALSE	TRUE	0.168247
1282	Bacteria	Firmicutes	Bacilli	Staphylococcales	Staphylococcaceae	Staphylococcus	172	TRUE	TRUE	0.0509122
1287	Bacteria	Firmicutes	Bacilli	Staphylococcales	Staphylococcaceae	Staphylococcus	164	TRUE	TRUE	0.0399442
1290	Bacteria	Firmicutes	Bacilli	Staphylococcales	Staphylococcaceae	Staphylococcus	169	TRUE	TRUE	-0.0260959
1293	Bacteria	Firmicutes	Bacilli	Staphylococcales	Staphylococcaceae	Staphylococcus	167	TRUE	TRUE	0.24535
1294	Bacteria	Firmicutes	Bacilli	Staphylococcales	Staphylococcaceae	Staphylococcus	156	FALSE	TRUE	0.034597
1302	Bacteria	Firmicutes	Bacilli	Staphylococcales	Staphylococcaceae	Staphylococcus	154	FALSE	TRUE	0.041163
1304	Bacteria	Firmicutes	Bacilli	Staphylococcales	Staphylococcaceae	Staphylococcus	165	TRUE	TRUE	0.0895311
1312	Bacteria	Firmicutes	Bacilli	Staphylococcales	Staphylococcaceae	Staphylococcus	166	TRUE	TRUE	0.202391
1410	Bacteria	Firmicutes	Bacilli	Lactobacillales	Streptococcaceae	Streptococcus	171	TRUE	TRUE	-0.282569
1416	Bacteria	Firmicutes	Bacilli	Lactobacillales	Streptococcaceae	Streptococcus	149	FALSE	TRUE	-0.102653
1420	Bacteria	Firmicutes	Bacilli	Lactobacillales	Streptococcaceae	Streptococcus	164	TRUE	TRUE	-0.318449
1421	Bacteria	Firmicutes	Bacilli	Lactobacillales	Streptococcaceae	Streptococcus	149	FALSE	TRUE	-0.162214
1491	Bacteria	Firmicutes	Bacilli	Lactobacillales	Carnobacteriaceae	Dolosigranulum	171	TRUE	TRUE	-0.107894
1492	Bacteria	Firmicutes	Bacilli	Lactobacillales	Carnobacteriaceae	Dolosigranulum	142	FALSE	TRUE	-0.233758
1493	Bacteria	Firmicutes	Bacilli	Lactobacillales	Carnobacteriaceae	Dolosigranulum	141	FALSE	TRUE	-0.153137
1507	Bacteria	Firmicutes	Bacilli	Staphylococcales	Gemellaceae	Gemella	159	TRUE	TRUE	-0.185075
1535	Bacteria	Firmicutes	Clostridia	Peptostreptococcales-Tissierellales	Peptostreptococcales-Tissierellales	Finegoldia	172	TRUE	TRUE	0.58349
1582	Bacteria	Firmicutes	Clostridia	Peptostreptococcales-Tissierellales	Peptostreptococcales-Tissierellales	Anaerococcus	172	TRUE	TRUE	0.543802
1593	Bacteria	Firmicutes	Clostridia	Peptostreptococcales-Tissierellales	Peptostreptococcales-Tissierellales	Anaerococcus	169	TRUE	TRUE	0.388445
1618	Bacteria	Firmicutes	Clostridia	Peptostreptococcales-Tissierellales	Peptostreptococcales-Tissierellales	Peptoniphilus	173	TRUE	TRUE	0.668662
1926	Bacteria	Firmicutes	Negativicutes	Veillonellales-Selenomonadales	Veillonellaceae	Veillonella	144	FALSE	TRUE	-0.160186
1931	Bacteria	Firmicutes	Negativicutes	Veillonellales-Selenomonadales	Veillonellaceae	Veillonella	148	FALSE	TRUE	-0.084831
