## Supplemental Table 4 for "Age-related changes in the upper respiratory microbiome are associated with SARS-CoV-2 susceptibility and illness severity"

### Sheet: Supplemental Table 4
Supplemental Table 4. Differentially abundant ASVs by SARS-CoV-2 infection status in ANCOM-II analyses adjusting for age
ASV	Kingdom	Phylum	Class	Order	Family	Genus	W	detected_0.9	detected_0.8	DESeq2_log2FoldChange
1017	Bacteria	Actinobacteriota	Actinobacteria	Corynebacteriales	Corynebacteriaceae	Corynebacterium	192	FALSE	TRUE	1.6141±
1030	Bacteria	Actinobacteriota	Actinobacteria	Corynebacteriales	Corynebacteriaceae	Corynebacterium	233	TRUE	TRUE	1.1904
±Analyses in DESeq2 to determine directionality of this association were limited to children ≥9 years of age given the rarity of this ASV in children less than 9 years of age
