## Supplemental Table 5 for "Age-related changes in the upper respiratory microbiome are associated with SARS-CoV-2 susceptibility and illness severity"

### Sheet: Supplemental Table 5
Supplemental Table 5. Differentially abundant ASVs among SARS-CoV-2-infected individuals by the presence of respiratory symptoms in ANCOM-II analyses adjusting for age
ASV	Kingdom	Phylum	Class	Order	Family	Genus	W	detected_0.9	detected_0.8	DESeq2_log2FoldChange
1014	Bacteria	Actinobacteriota	Actinobacteria	Corynebacteriales	Corynebacteriaceae	Corynebacterium	268	TRUE	TRUE	0.1661
1017	Bacteria	Actinobacteriota	Actinobacteria	Corynebacteriales	Corynebacteriaceae	Corynebacterium	233	FALSE	TRUE	0.5025±
1030	Bacteria	Actinobacteriota	Actinobacteria	Corynebacteriales	Corynebacteriaceae	Corynebacterium	271	TRUE	TRUE	1.3297
1032	Bacteria	Actinobacteriota	Actinobacteria	Corynebacteriales	Corynebacteriaceae	Corynebacterium	229	FALSE	TRUE	1.1293±
1060	Bacteria	Actinobacteriota	Actinobacteria	Corynebacteriales	Corynebacteriaceae	Lawsonella	273	TRUE	TRUE	0.012†
1491	Bacteria	Firmicutes	Bacilli	Lactobacillales	Carnobacteriaceae	Dolosigranulum	260	TRUE	TRUE	-0.7159
1535	Bacteria	Firmicutes	Clostridia	Peptostreptococcales-Tissierellales	Peptostreptococcales-Tissierellales	Finegoldia	265	TRUE	TRUE	0.4250†
1593	Bacteria	Firmicutes	Clostridia	Peptostreptococcales-Tissierellales	Peptostreptococcales-Tissierellales	Anaerococcus	231	FALSE	TRUE	0.1743†
1618	Bacteria	Firmicutes	Clostridia	Peptostreptococcales-Tissierellales	Peptostreptococcales-Tissierellales	Peptoniphilus	271	TRUE	TRUE	0.8694†
±Analyses in DESeq2 to determine directionality of this association were limited to children ≥9 years of age given the rarity of this ASV in children less than 9 years of age
†Analyses in DESeq2 to determine directionality of this association were limited to children ≥12 years of age given the rarity of this ASV in children less than 12 years of age
