## Supplemental Table 6 for "Age-related changes in the upper respiratory microbiome are associated with SARS-CoV-2 susceptibility and illness severity"

### Sheet: Supplemental Table 6
Supplemental Table 6. Differentially abundant ASVs in analyses comparings SARS-CoV-2-infected individuals with respiratory symptoms to SARS-CoV-2-uninfected individuals in ANCOM-II analyses adjusting for age
ASV	Kingdom	Phylum	Class	Order	Family	Genus	W	detected_0.9	detected_0.9	DESeq2_log2FoldChange
1017	Bacteria	Actinobacteriota	Actinobacteria	Corynebacteriales	Corynebacteriaceae	Corynebacterium	215	TRUE	TRUE	3.1157±
1030	Bacteria	Actinobacteriota	Actinobacteria	Corynebacteriales	Corynebacteriaceae	Corynebacterium	227	TRUE	TRUE	1.9097
1032	Bacteria	Actinobacteriota	Actinobacteria	Corynebacteriales	Corynebacteriaceae	Corynebacterium	199	FALSE	TRUE	0.2384±
1060	Bacteria	Actinobacteriota	Actinobacteria	Corynebacteriales	Corynebacteriaceae	Lawsonella	203	FALSE	TRUE	-0.3670†
1582	Bacteria	Firmicutes	Clostridia	Peptostreptococcales-Tissierellales	Peptostreptococcales-Tissierellales	Anaerococcus	187	FALSE	TRUE	0.7667†
1618	Bacteria	Firmicutes	Clostridia	Peptostreptococcales-Tissierellales	Peptostreptococcales-Tissierellales	Peptoniphilus	219	TRUE	TRUE	0.4818†
±Analyses in DESeq2 to determine directionality of this association were limited to children ≥9 years of age given the rarity of this ASV in children less than 9 years of age
†Analyses in DESeq2 to determine directionality of this association were limited to children ≥12 years of age given the rarity of this ASV in children less than 12 years of age
